# Global Assessment of Palliative Care Need: Serious Health-Related Suffering Measurement Methodology

**DOI:** 10.1101/2024.02.26.24303409

**Authors:** Xiaoxiao J Kwete, Afsan Bhadelia, Héctor Arreola-Ornelas, Oscar Mendez, William E. Rosa, Stephen Connor, Julia Downing, Dean Jamison, David Watkins, Renzo Calderon, Jim Cleary, Joe Friedman, Liliana De Lima, Christian Ntizimira, Tania Pastrana, Pedro E. Pérez-Cruz, Dingle Spence, M.R. Rajagopal, Valentina Vargas Enciso, Eric L. Krakauer, Lukas Radbruch, Felicia Marie Knaul

**Affiliations:** University of Miami Institute for Advanced Study of the Americas, University of Miami, Miami, FL, USA; Yangzhou Philosophy and Social Science Research and Communication Center, Yangzhou, China; Department of Public Health, College of Health and Human Sciences, Purdue University, West Lafayette, IN, USA; Institute for Obesity Research & School of Government and Public Transformation, Tecnológico de Monterrey, Monterrey, Mexico; Tómatelo a Pecho, A.C., Mexico City, Mexico; Fundación Mexicana para la Salud (FUNSALUD), Mexico City, México; Department of Psychiatry and Behavioral Sciences, Memorial Sloan Kettering Cancer Center, New York, NY, USA; Worldwide Hospice Palliative Care Alliance, London, UK; International Children’s Palliative Care Network, Bristol, UK; University of California, San Francisco, USA; Department of Global Health, University of Washington, Seattle, WA, USA; Indiana University School of Medicine, Indianapolis, IN, USA; University of California in Los Angelas, School of Medicine, Los Angeles, CA, USA; International Association of Hospice and Palliative Care, Houston, TX, USA; African Center for Research on End of Life Care, Kigali, Rwanda; Department for Palliative Medicine, RWTH Aachen University, Germany; Programa Medicina Paliativa y Cuidados Continuos, Facultad de Medicina, Pontificia Universidad Católica de Chile (PUC), Santiago, Chile; University of the West Indies, Mona, Jamaica; Pallium India Trust, Kerala, India; Department of Global Health & Social Medicine, Harvard Medical School, Boston, MA, USA; University of Bonn, Bonn, Germany; Miller School of Medicine, University of Miami, USA; Leonard M. Miller School of Medicine, University of Miami, Miami, Florida, USA

**Keywords:** serious health-related suffering, palliative care, suffering measurement, palliative care need

## Abstract

Inequities and gaps in palliative care access are a serious impediment to health systems especially low- and middle-income countries and the accurate measurement of need across health conditions is a critical step to understanding and addressing the issue. Serious Health-related Suffering (SHS) is a novel methodology to measure the palliative care need and was originally developed by The Lancet Commission on Global Access to Palliative Care and Pain Relief. In 2015, the first iteration – SHS 1.0 – was estimated at over 61 million people worldwide experiencing at least 6 billion days of SHS annually as a result of life-limiting and life-threatening conditions. In this paper, an updated methodology - SHS2.0 - is presented building on the work of the Lancet Commission and detailing calculations, data requirements, limitations, and assumptions. The updates to the original methodology focus on measuring the number of people who die with (decedents) or live with (non-decedents) SHS in a given year to assess the number of people in need of palliative care across health conditions and populations. Detail on the methodology for measuring the number of days of SHS that was pioneered by the Lancet Commission, is also shared, as this second measure is essential for determining the health system responses that are necessary to address palliative care need and must be a priority for future methodological work on SHS. The discussion encompasses opportunities for applying SHS to future policy making assessment of future research priorities particularly in light of the dearth of data from low- and middle-income countries, and sharing of directions for future work to develop SHS 3.0.
