## Supplementary material for "Global Assessment of Palliative Care Need: Serious Health-Related Suffering Measurement Methodology": Tables and figures

### Sheet: Table 1
Table 1. 21 conditions that most often generate a need for palliative care (ranked by ICD-10 codes) and their corresponding GBD codes
ICD 10 conditions that most often generate a need for pc	Short names	GBD sub-conditions used	GBD codes
A96,98,99: Hemorrhagic fevers	HF	Other infectious disease	408
A15-19: TB	Tuberculosis	TB-MDR/XDR	946, 947
		TB (non-MDR)	934
B20-24: HIV disease	HIV	HIV/AIDs	298
C00-97: Malignant neoplasms (except C91-95)	Cancer	Malignant Neoplasms (- Leukemia)	410 (-487)
C91-95: Leukemia	Leukemia	Leukemia	487
D50-89, E00-89: Endocrine, Metabolic, Blood and Immune Disorders	EMBID	Diabetes mellitus	587
		Thalassaemias	614
		Sickle cell disorders	615
E40-46: Protein-Energy Malnutrition	Malnutrition	Protein-energy malnutrition	387
F00-04: Dementia	Dementia	Alzheimer's Disease and other Dementias	543
G00-09: Inflammatory disease of the Central Neural System	Inflammatory disease of CNS	syphilis	394
		measles	341
		tetanus	340
		meningitis	332
		encephalitis	337
		Trypanosomiasis	350
		Rabies	359
G20-26; G30-32; G35-37; G40-41; G80-83 Extrapyramidal & mvt disorders; other degen dz of CNS; Demyelinating dz of CNS; Epilepsy; Cerebral palsy & other paralytic syndromes	Degen disease of CNS	Parkinson’s disease	544
		epilepsy	545
		multiple sclerosis	546
		other neurological conditions	557
I60-69: Cerebrovascular diseases	Cerebrovascular diseases	Stroke	494
I05-09; I25; I42 & I50: Chronic rheumatic heart diseases; Cardiomyopathy & Heart failure	NIHD (Non-ischemic heart diseases)	rheumatic heart disease	492
		hypertensive heart disease	498
		cardiomyopathy, myocarditis and endocarditis	499, 503
		chagas disease	346
I25: Chronic ischemic heart disease	IHD	ischemic heart disease	493
I70: Athrosclerosis	Athrosclerosis	other circulatory disease	507
J40-47; J60-70; J80-84; J95-99: Chronic lower respiratory dz; lung dz due to external agents; interstitial lung dz; other dz of resp system	Lung diseases	COPD	509
		other respiratory dz except asthma	520
K70-77: Diseases of liver	Diseases of liver	cirrhosis of liver	521
		other digestive disease	541
		Schistosomiasis	351
M00-97: Musculoskeletal disorders	MSD	musculoskeletal diseases	626
N17-19: Renal failure	Renal failure	kidney diseases	589
P07; P10-15: Low birth weight & prematurity; Birth trauma	Low birth weight	preterm birth complications	381
		birth asphyxia and birth trauma	382
Q00-99: Congenital malformations	CM	Congenital anomalies	641
S00-99; T00-98; V01-Y98: Injury, poisoning, external causes	Injury	Injuries	687

### Sheet: Table 2
Table 2. The final estimates of prevalence and duration of each type of physical and psychological suffering by condition
		Pain Chronic Mild		Pain Chronic Moderate Severe		Dyspnea		Fatigue		Weakness		Nausea and/or vomiting		Diarrhea		Constipation		Dry Mouth		Pruritus		Bleeding		Wounds		Anxiety / worry		Depressed mood		Confusion / delirium		Dementia
	Disease Conditions	%	Days	%	Days	%	Days	%	Days	%	Days	%	Days	%	Days	%	Days	%	Days	%	Days	%	Days	%	Days	%	Days	%	Days	%	Days	%	Days
1	Hemorrhagic fevers	0.6	7	0.3	5	0.46	4	0.84	7	0.84	7	0.79	7	0.77	7	0	0	0.2	7	0	0	0.35	5	0	0	0.8	9	0	0	0.09	4	0	0
2	M/XDR TB - decedents	0.75	270	0.4	270	0.7	180	1	360	1	360	0.5	270	0.2	270	0	0	0	0	0.1	180	0.15	90	0.1	180	0.42	180	0.52	180	0.12	180	0	0
2b	M/XDR TB - nondecedents	0.6	45	0.25	30	0.4	45	0.8	90	0.8	90	0.5	270	0.2	270	0	0	0	0	0.1	180	0.05	30	0.05	45	0.42	180	0.52	180	0.12	180	0	0
2c	Non-M/XDR TB - decedents	0.2	14	0.1	14	0.85	21	1	21	1	21	0.1	14	0.1	14	0	0	0	0	0.05	14	0.15	21	0.1	21	0.42	180	0.43	180	0	0	0	0
3	HIV	0.9	160	0.45	90	0.7	30	1	180	1	180	0.3	150	0.6	180	0	0	0.5	30	0.3	90	0	0	0.35	60	0.68	180	0.49	150	0.47	14	0.25	120
3b	HIV - nondecedents	0.5	160	0.15	90	0.1	30	0.25	90	0.25	90	0.1	30	0.15	45	0	0	0.1	30	0.2	60	0	0	0.05	30	0.5	150	0.3	150	0.02	7	0.02	30
4	Malignant neoplasms (except Leukimia)	0.9	150	0.8	90	0.35	90	0.9	180	0.9	180	0.2	120	0.05	90	0.35	90	0.5	30	0.05	90	0.1	90	0.2	90	0.38	150	0.47	150	0.35	14	0	0
4b	Malignant neoplasms (except Leukimia) - non-decedents	0.35	150	0.2	90	0.15	90	0.5	120	0.5	120	0.15	21	0.05	21	0.2	90	0.05	60	0.02	30	0.02	30	0.05	90	0.25	150	0.18	150	0.01	5	0	0
5	Leukemia	0.9	90	0.35	60	0.5	60	1	120	1	120	0.2	60	0.05	60	0.25	60	0.5	30	0.15	60	0.25	60	0.05	60	0.38	90	0.47	90	0.35	14	0	0
6	Dementia	0.3	120	0.15	60	0.4	30	0.65	150	0.9	90	0	0	0	0	0.15	60	0.3	60	0	0	0	0	0.15	60	0.4	150	0.46	150	1	150	0	0
6b	Dementia - nondecedents	0.15	60	0.05	30	0.1	20	0.35	90	0.45	45	0	0	0	0	0.1	60	0.05	30	0	0	0	0	0.02	30	0.3	120	0.25	90	1	120	0	0
7	Inflammatory dz of CNS	0.35	15	0.1	15	0.15	15	0.2	30	0.4	120	0.2	15	0	0	0	0	0	0	0	0	0	0	0.1	60	0	0	0	0	0.33	14	0	0
8	Degen dz of CNS;	0.5	120	0.25	120	0.5	30	0.8	120	1	150	0.05	30	0	0	0.05	90	0	0	0	0	0	0	0.25	120	0.38	150	0.34	150	0.1	7	0.19	150
8b	Parkinsons – non decedents	0.33	90	0.1	60	0.1	30	0.5	90	0.75	120	0	0	0	0	0.15	90	0	0	0	0	0	0	0	0	0.25	120	0.2	120	0.24	7	0.1	90
8c	multiple sclerosis - nondecedents	0.5	120	0.2	90	0.1	30	0.4	90	0.65	120	0.05	20	0	0	0.15	60	0	0	0	0	0	0	0	0	0.2	120	0.07	60	0.05	7	0	0
9	Cerebrovascular diseases	0.5	60	0.2	30	0.35	15	0.8	90	0.9	90	0	0	0	0	0.2	90	0.5	30	0	0	0	0	0.35	60	0.15	21	0.18	21	0.29	21	0.18	150
9b	Cerebrovascular diseases - nondecedents	0.33	90	0.05	90	0.05	30	0.5	120	0.8	120	0	0	0	0	0.15	120	0.02	60	0	0	0	0	0.2	120	0.05	60	0.1	60	0.15	21	0.1	120
10	Non-Ischemic Heart Diseases	0.65	60	0.2	30	0.8	90	1	90	0.9	60	0.1	60	0	0	0.15	60	0.2	15	0	0	0	0	0	0	0.25	120	0.32	150	0.31	14	0	0
11	Chronic ischemic heart disease	0.9	120	0.75	30	0.75	30	0.8	90	0.5	30	0.2	30	0	0	0	0	0	0	0	0	0	0	0	0	0.53	120	0.6	150	0	0	0	0
12	Lung Diseases	0.25	120	0.1	30	1	120	0.95	90	0.5	30	0	0	0	0	0	0	0	0	0	0	0	0	0	0	0.38	120	0.47	120	0.23	14	0	0
13	Diseases of liver	0.65	90	0.3	30	0.5	60	0.8	60	0.7	30	0.35	30	0	0	0	0	0.5	15	0.2	30	0.15	90	0	0	0.26	30	0.25	60	0.7	21	0	0
14	Renal failure	0.4	30	0.05	15	0.25	15	0.9	90	0.5	30	0.2	30	0	0	0.15	30	0.3	15	0.1	90	0.05	30	0	0	0.29	90	0.31	90	0.52	14	0	0
15	Low birth weight & prematurity; Birth trauma	0.5	15	0.25	15	0.5	15	0	0	0	0	0	0	0	0	0	0	0	0	0	0	0	0	0	0	0	0	0	0	0	0	0	0
16	Congenital malformations	0.5	30	0.25	30	0.2	30	0	0	0	0	0	0	0	0	0	0	0	0	0	0	0	0	0	0	0	0	0	0	0	0	0	0
16b	Congenital malformations - nondecedents	0.25	60	0.05	60	0.05	60	0	0	0	0	0	0	0	0	0	0	0	0	0	0	0	0	0	0	0	0	0	0	0	0	0	0
17	Injury	0.8	15	0.65	15	0.1	15	0	0	0	0	0	0	0	0	0	0	0	0	0	0	0	0	0	0	0.39	14	0.27	14	0	0	0	0
18	Athrosclerosis	0.67	120	0.5	60	0.1	30	0.2	30	0.2	30	0	0	0	0	0	0	0	0	0	0	0	0	0.7	2	0.3	60	0.35	60	0	0	0	0
19	Musculoskeletal disorders	0.7	360	0.3	360	0.05	90	0.3	30	0.3	60	0	0	0	0	0.2	210	0.2	10	0	0	0	0	0.15	60	0.13	180	0.24	180	0	0	0	0
20	Malnutrition	0.2	5	0	0	0.5	3	0	0	0	0	0	0	0.33	5	0	0	0	0	0	0	0	0	0.2	10	0	0	0	0	0	0	0	0

### Sheet: Table 3
Table 3. Multipliers of cancer survivors at 1, 2, 3, 4, and 5 years of diagnosis
Years of diagnosis	Estimated percentage of non-decedents in need of palliative care
1	0.28
2	0.2
3	0.15
4	0.1
5	0.05

### Sheet: Table 4
Table 4. Percentiles used to impute number cancer survivors at 1, 2, 3, 4, and 5 years of diagnosis in historical years
	Years
	1990	2000	2010	2017	Note
Low income	0.21				Quintile 1
		0.24			Quintile 1-2
			0.26		Quintile 1-3
				0.3	Actual
Lower-middle income	0.25				Quintile 1
		0.28			Quintile 1-2
			0.3		Quintile 1-3
				0.361	Actual
Upper-middle income	0.37				Quintile 1
		0.4			Quintile 1-2
			0.42		Quintile 1-3
				0.459	Actual
High income	0.47				Quintile 1
		0.501			Quintile 1-2
			0.521		Quintile 1-3
				0.574	Actual

### Sheet: Table 5
Table 5: Estimation model used in calculation of cerebrovascular disease patients living with SHS – part 1
	1990	2000	2010	2017
Low income	Lower-middle 1991-2000	Lower-middle 1991-2000	Lower-middle 1991 -2000	Lower-middle 1991 -2000
Lower-middle	Lower-middle 1991-2000	Lower-middle 1991 -2000	Lower-middle 1991 -2000	Lower-middle 1991 -2000
Upper-middle	Upper-middle 2001-2010	Upper-middle 2001-2010	Upper-middle 2001-2010	Upper-middle 2001-2010
High Income	High income <1990 (worst-case mortality scenario in high-income countries from the literature)	High income 1991 - 2000	High income 2001 - 2010	High income 2001 - 2010

### Sheet: Table 6
Table 6: Estimation model used in calculation of cerebrovascular disease patients living with SHS – part 2
		1990	2000	2010	2017
Low income	Ischemic	0.41	0.41	0.41	0.41
	Hemorrhagic	0.62	0.62	0.62	0.62
	Subcranial	0.62	0.62	0.62	0.62
Lower-middle	Ischemic	0.41	0.41	0.41	0.41
	Hemorrhagic	0.62	0.62	0.62	0.62
	Subcranial	0.62	0.62	0.62	0.62
Upper-middle	Ischemic	0.41	0.41	0.28	0.28
	Hemorrhagic	0.62	0.62	0.49	0.49
	Subcranial	0.62	0.62	0.48	0.48
High Income	Ischemic	0.31	0.31	0.11	0.11
	Hemorrhagic	0.62	0.59	0.49	0.49
	Subcranial	0.58	0.5	0.48	0.48

### Sheet: Table 7
Table 7. Multipliers used to calculate SHS burden for 21 conditions
			Decedents		Non-decedents
	Conditions that most often generate a need for pc	GBD sub-conditions used	Multiplier		Non-decedents needing PC relative to decedents needing PC_updated	Non-decedents needing pc relative to total non-decedents	Non-decedents needing pc relative to total mortality
1	Hemorrhagic fevers	Other infectious disease	0.05		1	n.a	n.a
2	TB / deaths from M/XDR TB	TB-MDR	1		n.a	50-100%	n.a
2b	TB / deaths from TB that was NOT MDR	TB (non-MDR)	0.9		n.a	n.a	n.a
3	HIV	HIV/AIDs	1		n.a	15-50%*	n.a
4	Malignant neoplasms (except leukemia)	Malignant Neoplasms (- Leukemia)	0.9		n.a	5-28%**	n.a
5	Leukemia	Leukemia	0.9		n.a	65% for 0-19, and 5-28% for 20+	n.a
6	Dementia	Alzheimer's Disease and other Dementias	0.8		n.a	0.1	n.a
7	Inflammatory dz of CNS	syphilis	0.7		n.a	n.a	n.a
		measles	0.5		n.a	n.a	n.a
		tetanus	1		0.5	n.a	n.a
		meningitis	0.3		n.a	n.a	n.a
		encephalitis	0.3		n.a	n.a	n.a
		Trypanosomiasis	1		n.a	n.a	n.a
		Rabies	0.9		n.a	n.a	n.a
8	degen dz of CNS	Parkinson’s disease	0.65		n.a	0.1	n.a
		epilepsy	0.5		n.a	n.a	n.a
		multiple sclerosis	1		n.a	0.017	n.a
		other neurological conditions	0.65		n.a	n.a	n.a
9	CVD	Stroke	0.65		n.a	* lit review	n.a
10	NIHD	rheumatic heart disease	0.65		n.a	n.a	n.a
		hypertensive heart disease	0.7		n.a	n.a	n.a
		cardiomyopathy, myocarditis and endocarditis	0.4		n.a	n.a	n.a
		chagas disease	0.3		n.a	n.a	n.a
11	IHD	ischemic heart disease	0.05		n.a	n.a	n.a
12	lung dz	COPD	0.8		n.a	n.a	n.a
		other respiratory dz except asthma	0.5		n.a	n.a	n.a
13	Diseases of liver	cirrhosis of liver	0.95		100% for 20+	n.a	300% for 0-19
		other digestive disease	0.3		100% for 20+	n.a	n.a
		Schistosomiasis	0.7		100% for 20+	n.a	n.a
14	Renal failure	kidney diseases	0.45		200% for 20+	n.a	300% for 0-19
15	Low birth weight	preterm birth complications	0.75		n.a	1% for under 5	n.a
		birth asphyxia and birth trauma	0.4		n.a	20% for under 5 and 10% for 5-19	n.a
16	Congenital malformations	Congenital anomalies	0.6		1	n.a	n.a
17	Injury	Injuries	0.3		2	n.a	n.a
18	Athrosclerosis	other circulatory disease	0.35		n.a	n.a	n.a
19	MSD	musculoskeletal diseases	0.7		2	n.a	n.a
20	Malnutrition	Protein-energy malnutrition	1		n.a	n.a	n.a
21	EMBID	Diabetes mellitus	67% for 0-19		n.a	10% for 0-19	n.a
		Thalassaemias	100% for 0-19		n.a	70% for under 5 and 10% for 5-19	n.a
		Sickle cell disorders	1		n.a	70% for 0-19 and 50% for 20+	n.a
	* HIV non-decedents = HIV prevalence on ART * 15% + HIV prevalence not on ART * 50%
	** based on the year of cancer diagnosis.
	n.a: not all condition groups have non-decedent categories, and for those who do, only one of the three approaches was taken to calculate the non-decedents. We have noted "n.a" for "not applicable" in places where multipliers are not applicable.
